# Patterns of Immune Dysregulation in Bipolar Disorder

**DOI:** 10.1101/2024.07.26.24311078

**Authors:** Benney M.R. Argue, Lucas G. Casten, Shaylah McCool, Aysheh Alrfooh, Jenny Gringer Richards, John A. Wemmie, Vincent A. Magnotta, Aislinn J. Williams, Jacob Michaelson, Jess G. Fiedorowicz, Sabrina M. Scroggins, Marie E. Gaine

## Abstract

**Background:** Bipolar disorder is a debilitating mood disorder associated with a high risk of suicide and characterized by immune dysregulation. In this study, we used a multi-faceted approach to better distinguish the pattern of dysregulation of immune profiles in individuals with BD.

**Methods:** We analyzed peripheral blood mononuclear cells (bipolar disorder N=39, control N=30), serum cytokines (bipolar disorder N=86, control N=58), whole blood RNA (bipolar disorder N=25, control N=25), and whole blood DNA (bipolar disorder N=104, control N=66) to identify immune-related differences in participants diagnosed with bipolar disorder compared to controls.

**Results:** Flow cytometry revealed a higher proportion of monocytes in participants with bipolar disorder together with a lower proportion of T helper cells. Additionally, the levels of 18 cytokines were significantly elevated, while two were reduced in participants with bipolar disorder. Most of the cytokines altered in individuals with bipolar disorder were proinflammatory. Forty-nine genes were differentially expressed in our bipolar disorder cohort and further analyses uncovered several immune-related pathways altered in these individuals. Genetic analysis indicated variants associated with inflammatory bowel disease also influences bipolar disorder risk.

**Discussion:** Our findings indicate a significant immune component to bipolar disorder pathophysiology and genetic overlap with inflammatory bowel disease. This comprehensive study supports existing literature, whilst also highlighting novel immune targets altered in individuals with bipolar disorder. Specifically, multiple lines of evidence indicate differences in the peripheral representation of monocytes and T cells are hallmarks of bipolar disorder.
