## Supplemental Tables for "Patterns of Immune Dysregulation in Bipolar Disorder"

### Sheet: SuppTable1
Flow Cytometry Demographics		Bipolar Disorder with Suicide Attempt	Bipolar Disorder Without Suicide Attempt	Controls		Cytokine Panel Demographics		Bipolar Disorder with Suicide Attempt	Bipolar Disorder Without Suicide Attempt	Controls		RNA-Seq Demographics		Bipolar Disorder with Suicide Attempt	Bipolar Disorder Without Suicide Attempt	Controls		PGS Demographics		Bipolar Disorder with Suicide Attempt	Bipolar Disorder Without Suicide Attempt	Controls
Total		14	24-25	30		Total		38	48	58		Total		10	15	25		Total		48	56	66
History of suicide attempts		14	0	1		History of suicide attempts		38	0	0		History of suicide attempts		10	0	1		History of suicide attempts		48	0	1
Number of suicide attempts		2.5(1-10)	0	1		Number of suicide attempts		4.4(1-30)	0	0		Number of suicide attempts		4.8(1-20)	0	1(1)		Number of suicide attempts		3.4(1-30)	0	1
Body Mass Index (BMI)		30.7(21.9-47.9)	30.5(18.4-58.1)	27.1(16.0-41.4)		Body Mass Index (BMI)		31.5(18.9-50.5)	30.2(18.4-58.1)	27.7(16-44.1)		Body Mass Index (BMI)		32.4(21.9-47.9)	29.8(18.4-48.0)	27.7(16.0-44.1)		Body Mass Index (BMI)		30.5(18.9-50.5)	30.8(18.4-59.0)	26.9(16.0-41.4)
Age		40.2(19-67)	35.8(20-63)	41.7(19-70)		Age		44.6(19-68)	38.0(18-66)	38.1(18-65)		Age		40(19-67)	36.3(20-61)	36(18-65)		Age		43.6(18-68)	38.9(18-63)	39.8(18-70)
Mood state	Depressed	7	4	n/a		Mood state	Depressed	14	8	n/a		Mood State	Depressed	5	4	n/a		Mood state	Depressed	24	12	n/a
	Euthymic	5	18-19	n/a			Euthymic	21	37	n/a			Euthymic	4	11	n/a			Euthymic	20	41	n/a
	Manic	2	2	n/a			Manic	3	3	n/a			Manic	1	0	n/a			Manic	4	3	n/a
Ethnicity	Hispanic or Latino	1	1	2		Ethnicity	Hispanic or Latino	2	0	4		Ethnicity	Hispanic or Latino	0	1	0		Ethnicity	Hispanic or Latino	3	3	2
	Not Hispanic or Latino	13	21-22	28			Not Hispanic or Latino	36	47	54			Not Hispanic or Latino	10	13	25			Not Hispanic or Latino	45	52	64
	Unknown	0	2	0			Unknown	0	1	0			Unknown	0	1	0			Unknown	0	1	0
Race	Am. Indian/Alaskan Native	0	1	0		Race	Am. Indian/Alaskan Native	1	1	0		Race	Am. Indian/Alaskan Native	0	1	0		Race	Am. Indian/Alaskan Native	1	0	0
	Asian	0	0	1			Asian	0	2	3			Asian	0	0	1			Asian	0	0	0
	Black/African American	0	0	2			Black/African American	3	2	4			Black/African American	1	0	2			Black/African American	1	0	0
	White	14	22-23	27			White	32	42	50			White	9	13	22			White	44	55	66
	More than one	0	1	0			More than one	2	1	0			More than one	0	1	0			More than one	2	1	0
	Unknown	0	0	0			Unknown	0	0	1			Unknown	0	0	0			Unknown	0	0	0
Sex	Female	11	15	19		Sex	Female	25	25	38		Sex	Female	7	9	17		Sex	Female	35	36	44
	Male	3	9-10	11			Male	13	23	20			Male	3	6	8			Male	13	20	22
Smoker	Unknown	0	0	0		Smoker	Unknown	1	0	0		Smoker	Unknown	0	0	0		Smoker	Unknown	2	0	0
	Never smoker	6	14-15	25			Never smoker	12	25	48			Never smoker	1	8	22			Never smoker	14	30	57
	Current smoker	4	6	1			Current smoker	10	6	5			Current smoker	3	4	1			Current smoker	12	9	5
	Past smoker	4	4	4			Past smoker	15	17	5			Past smoker	6	3	2			Past smoker	20	17	4
Smoking Now	N/A	1	1	2		Smoking Now	N/A	1	0	0		Smoking Now	N/A	0	0	0		Smoking Now	N/A	2	1	3
	Every day	4	5	1			Every day	9	5	4			Every day	2	3	1			Every day	10	8	4
	Some days	0	3	0			Some days	1	1	1			Some days	1	1	0			Some days	2	3	1
	Not at all	9	15-16	27			Not at all	27	42	53			Not at all	7	11	24			Not at all	34	44	58

### Sheet: SuppTable2
Supplemental Table 2: Complete Cytokine Panel Results Including Suicide Analysis
Protein (median, IQR)	Total Sample	Full Sample		Inferential Statistics		Bipolar Disorder SubSample		Inferential Statistics
		Bipolar Disorder	Control	Univariable	Multivariable†	Suicide Attempt	No Suicide Attempt	Univariable	Multivariable‡
	N=144	N=86	N=58	Association with Bipolar Disorder		N=38	N=48	Association with Suicide Attempt
APRIL	222 (412 - 142)	235 (465 - 136)	195 (330 - 144)	z= -1.49, p=.14	p=.30	232 (460 - 124)	241 (466 - 147)	z= .02, p=.98	p=.51
CD30	70.8 (129 - 29.4)	81.4 (139 - 29.5)	49.9 (108 - 28.2)	z= -.89, p=.37	p=.16	56.0 (130 - 17.8)	84.1 (142 - 47.3)	z= -1.69, p=.09	p=.63
CD40L	24.3 (75.0 - 4.2)	26.4 (73.8 - 8.1)	16.1 (109.2 - <OOR)	z= -1.23, p=.22	p=.03	20.5 (53.0 - 3.8)	32.0 (100 - 17.7)	z= -2.16, p=.03	p=.15
ENA78	72.7 (136 - 43.8)	92.6 (171 - 53.3)	59.1 (89.0 - 36.9)	z= -3.03, p=.002	p=.006	97.4 (175 - 51.7)	89.2 (165 - 54.0)	z= .04, p=.97	p=.80
EOTAXIN	31.1 (42.2-21.1)	36.9 (46.6-25.9)	24.5 (33.5-18.9)	z= -4.48, p<.001	p<.001	37.3 (52.0-29.6)	35.9 (43.7-24.1)	z= 1.00, p=.32	p=.68
EOTAXIN2	97.8 (187 - 61.8)	128 (831 - 68.4)	73.3 (118 - 53.0)	z= -4.11, p=<.001	p<.001	101 (1093 - 57.1)	143 (761 - 77.8)	z= -1.13, p=.26	p=.52
HGF	31.5 (62.0 - 19.2)	36.8 (104 - 21.9)	29.0 (42.4 - 14.4)	z= -2.70, p=.007	p=.02	30.0 (104 - 21)	44.0 (107 - 22.0)	z= -.18, p=.86	p=.90
IFN-gamma	2.8 (3.9 - 1.9)	3.3 (4.1 - 2.4)	2.2 (3.1 - 1.4)	z= -3.85, p<.001	p<.001	3.3 (4.0 - 2.4)	3.2 (4.5 - 2.4)	z= 0.04, p=.97	p=.40
IL-12p70	1.0 (1.4 - .8)	1.2 (1.5 - .9)	.9 (1.2 - .7)	z= -2.31, p=.02	p=.02	1.1 (1.5 - .9)	1.2 (1.4 - .9)	z= -0.33, p=.74	p=.94
IL-15	7.9 (15.3 - 4.3)	8.1 (14.7 - 4.6)	7.6 (16.4 - 4.3)	z= -.11, p=.91	p=.65	7.1 (10.7 - 4.6)	9.0 (19.7 - 4.4)	z= -1.21, p=.23	p=.43
IL-16	104 (178 - 48.8 )	58.8 (116 - 30.7)	171 (211 - 128)	z= 6.31, p<.001	p<.001	57.1 (104 - 30.7)	73.8 (136 - 38.2)	z= -1.29, p=.20	p=.51
IL-17A	76.0 (175 - 42.7)	82.2 (200 - 40.4)	71.0 (141 - 47.6)	z= -.33, p=.74	p=.82	75.8 (168.0 - 27.9)	88.2 (210 - 46.6)	z= -.78, p=.43	p=.34
IL-18	3.3 (9.9 - 0.3)	4.3 (14.6 - <OOR)	2.4 (4.7 - 0.4)	z= -2.04, p=.04	p=.03	2.4 (15.3 - <OOR)	4.9 (14.4 - 1.1)	z= -0.88, p=.38	p=.78
IL-7	.5 (0.9 - .3)	.6 (1.2 - .3)	.4 (.6 - .2)	z= -3.71, p<.001	p<.001	.6 (1.0 - .3)	.6 (1.4 - .3)	z= -0.69, p=.49	p=.97
IP-10	20.1 (27.8 - 15.3)	22.2 (31.5 - 15.6)	19.0 (22.6 - 14.5)	z= -2.40, p=.02	p=.054	21.7 (35.3 - 15.7)	22.5 (31.4 - 15.3)	z= .23, p=.82	p=.61
LIF	2.8 (7.0 - 1.2)	3.3 (5.8 - 2.0)	1.5 (9.1 - <OOR)	z= -2.17, p=.03	p=.008	2.9 (4.2 - 1.7)	4.0 (9.0 - 2.1)	z= -1.68, p=.09	p=.32
MCP-1	19.9 (48.3 - 8.3)	28.7 (68.2 - 10.4)	13.8 (27.0 - <OOR)	z= -3.46, p<.001	p=.001	18.6 (53.3 - 4.1)	35.1 (78.2 - 18.4)	z= -1.91, p=.056	p=.09
MCP-2	4.1 (9.0 - 2.4)	5.5 (11.6 - 2.5)	3.2 (5.8 - 2.1)	z= -2.42, p=.02	p=.007	5.3 (9.2 - 2.1)	5.6 (11.8 - 3.1)	z= -1.40, p=.16	p=.47
MDC	47.0 (136 - 4.3)	71.1 (252 - 13.4)	32.7 (53.5 - <OOR)	z= -3.64, p<.001	p<.001	64.6 (252 - <OOR)	74.0 (260 - 15.4)	z= -.36, p=.72	p=.84
MIF	18.1 (23.3 - 12.8)	15.5 (21.6 - 9.6)	19.8 (24.5 - 16.7)	z= 3.28, p=.001	p<.001	14.9 (20.5 - 7.9)	15.7 (23.0 - 9.8)	z= -1.06, p=.29	p=.76
MIP-1 alpha	7.8 (21.4 - 3.1)	9.1 (17.9 - 4.2)	6.1 (21.9 - 1.8)	z= -1.17, p=.24	p=.06	6.8 (15.2 - 2.7)	9.4 (22.7 - 5.1)	z= -1.53, p=.12	p=.41
MIP-1 beta	14.5 (21.1 - 10.1)	14.6 (23.9 - 10.1)	14.5 (17.3 - 10.1)	z= -1.18, p=.24	p=.31	13.5 (27.7 - 9.9)	16.2 (23.3 - 10.2)	z= -.11, p=.91	p=.75
MIP-3 alpha	17.7 (40.0 - 6.3)	30.2 (51.9 - 9.9)	10.0 (17.7 - 4.8)	z= -4.93, p<.001	p<.001	30.2 (51.9 - 15.1)	29.4 (51.9 - 9.9)	z= .26, p=.79	p=.59
MMP-1	217 (393 - 104)	224 (391 - 97.4)	206 (400 - 117)	z= -.29, p=.77	p=.55	196 (454 - 96.6)	233 (391 - 119)	z= -.22, p=82	p=.74
SCF	4.2 (8.2 - 0.8)	5.6 (9.6 - 1.7)	2.6 (6.2 - 0.4)	z= -2.46, p=.01	p=.03	4.0 (8.5 - 1.8)	6.5 (10.5 - 0.8)	z= -0.75, p=.45	p=.24
SDF-1 alpha	625 (1481 - 476)	967 (1818 - 556)	516 (624 - 449)	z= -5.15, p<.001	p<.001	1063 (1970 - 487)	967 (1752 - 583)	z= -0.070, p=.94	p=.86
TNF alpha	1.1 (1.3 - .7)	1.1 (1.3 - .8)	0.9 (1.4 - .6)	z= -1.04, p=.30	p=.19	1.1 (1.3 - .7)	1.1 (1.3 - .8)	z= -0.88, p=.38	p=.82
TNF-R2	49.0 (81.0 - 35.7)	64.6 (106.4 - 40.3)	40.1 (51.3 - 33.9)	z= -4.49, p<.001	p<.001	64.6 (126.5 - 40.3)	65.2 (104.8 - 39.8)	z= .17, p=.87	p=.89
TWEAK	622 (1139 - 389)	858 (1457 - 437)	473 (745 - 358)	z= -3.64, p<.001	p<.001	840 (1253 - 433)	901 (1859 - 456)	z= -0.79, p=.43	p=.94
VEGF-A	121 (219 - 44.4)	121 (231 - 41.3)	122 (210 - 50.2)	z= -.10, p=.92	p=.87	115 (221 - 41.3)	134 (242 - 40.4)	z= -.23, p=.82	p=.88
† 2 observations dropped for missing data. ‡ 1 observation dropped for missing data
IQR expressed as Q3 - Q1 to illustrate 75th and 25th percentiles
Multivariable models adjust for age (continuous, linear), sex (dichotomous), BMI (continuous, linear), Subjective SES (linear), and Daily Smoking (dichotomous) with rank transformed dependent variable
Univariable models based on Wilcoxon Rank Sum.

### Sheet: SuppTable3
Supplemental Table 3: All Significant RNA-sequencing Results
Gene Name	Gene ID	Gene Biotype	Gene Description	Bipolar Disorder	Controls	Log2 Fold Change	P-value	Adjusted P-value
TSPAN2	ENSG00000134198	protein_coding	tetraspanin 2 [Source:HGNC Symbol;Acc:HGNC:20659]	1204.6	668.462	0.849653	7.19099e-07	0.00846741
DEFA4	ENSG00000164821	protein_coding	defensin alpha 4 [Source:HGNC Symbol;Acc:HGNC:2763]	228.476	92.9606	2.39848	1.12748e-06	0.00846741
SLC6A9	ENSG00000196517	protein_coding	solute carrier family 6 member 9 [Source:HGNC Symbol;Acc:HGNC:11056]	44.0741	17.1486	1.36922	2.1306e-06	0.0106672
EPB42	ENSG00000166947	protein_coding	erythrocyte membrane protein band 4.2 [Source:HGNC Symbol;Acc:HGNC:3381]	985.185	326.742	1.59256	3.38874e-06	0.0127247
POU5F1	ENSG00000204531	protein_coding	POU class 5 homeobox 1 [Source:HGNC Symbol;Acc:HGNC:9221]	24.6505	10.9445	1.17953	4.40741e-06	0.0132399
AL356356.1	ENSG00000237781	antisense	novel transcript, antisense to ADAMTSL4	229.894	127.6	0.850697	5.8297e-06	0.0145937
ADAMTSL4-AS1	ENSG00000203804	processed_transcript	ADAMTSL4 antisense RNA 1 [Source:HGNC Symbol;Acc:HGNC:32041]	319.714	210.86	0.601793	1.06235e-05	0.0227949
CKAP4	ENSG00000136026	protein_coding	cytoskeleton associated protein 4 [Source:HGNC Symbol;Acc:HGNC:16991]	2165.62	1445.86	0.582995	1.46352e-05	0.0233204
RNF10	ENSG00000022840	protein_coding	ring finger protein 10 [Source:HGNC Symbol;Acc:HGNC:10055]	8720.86	5201.91	0.745506	1.55262e-05	0.0233204
FAM210B	ENSG00000124098	protein_coding	family with sequence similarity 210 member B [Source:HGNC Symbol;Acc:HGNC:16102]	5515.48	2302.93	1.26011	1.48048e-05	0.0233204
ABALON	ENSG00000281376	antisense	apoptotic BCL2L1-antisense long non-coding RNA [Source:HGNC Symbol;Acc:HGNC:49667]	216.048	95.5259	1.17881	2.09683e-05	0.0242265
BCL2L1	ENSG00000171552	protein_coding	BCL2 like 1 [Source:HGNC Symbol;Acc:HGNC:992]	8265.66	3547.89	1.22022	2.04956e-05	0.0242265
KEL	ENSG00000197993	protein_coding	Kell metallo-endopeptidase (Kell blood group) [Source:HGNC Symbol;Acc:HGNC:6308]	109.683	46.0723	1.25443	1.91798e-05	0.0242265
RUNDC3A	ENSG00000108309	protein_coding	RUN domain containing 3A [Source:HGNC Symbol;Acc:HGNC:16984]	1388.88	543.059	1.35499	2.27391e-05	0.0243958
SPTA1	ENSG00000163554	protein_coding	spectrin alpha, erythrocytic 1 [Source:HGNC Symbol;Acc:HGNC:11272]	47.5278	20.4158	1.22701	2.96439e-05	0.026601
ETV7	ENSG00000010030	protein_coding	ETS variant 7 [Source:HGNC Symbol;Acc:HGNC:18160]	194.95	136.48	1.30909	2.97639e-05	0.026601
CAMP	ENSG00000164047	protein_coding	cathelicidin antimicrobial peptide [Source:HGNC Symbol;Acc:HGNC:1472]	609.525	246	1.3093	3.01076e-05	0.026601
IFI27	ENSG00000165949	protein_coding	interferon alpha inducible protein 27 [Source:HGNC Symbol;Acc:HGNC:5397]	14305.9	47.3788	1.79213	3.67303e-05	0.0306494
MRGBP	ENSG00000101189	protein_coding	MRG domain binding protein [Source:HGNC Symbol;Acc:HGNC:15866]	228.556	274.847	-0.264889	4.28719e-05	0.0321968
ASCC2	ENSG00000100325	protein_coding	activating signal cointegrator 1 complex subunit 2 [Source:HGNC Symbol;Acc:HGNC:24103]	3457.33	2038.73	0.76216	4.1538e-05	0.0321968
MTERF3	ENSG00000156469	protein_coding	mitochondrial transcription termination factor 3 [Source:HGNC Symbol;Acc:HGNC:24258]	97.6975	128.225	-0.391387	4.90982e-05	0.0343348
PINK1	ENSG00000158828	protein_coding	PTEN induced putative kinase 1 [Source:HGNC Symbol;Acc:HGNC:14581]	3922.97	2603.47	0.591714	5.40887e-05	0.0343348
RFX2	ENSG00000087903	protein_coding	regulatory factor X2 [Source:HGNC Symbol;Acc:HGNC:9983]	993.258	561.699	0.822451	5.94345e-05	0.0343348
TRIM58	ENSG00000162722	protein_coding	tripartite motif containing 58 [Source:HGNC Symbol;Acc:HGNC:24150]	1210.17	548.252	1.14249	5.19883e-05	0.0343348
RUNDC3A-AS1	ENSG00000267750	antisense	RUNDC3A antisense RNA 1 [Source:HGNC Symbol;Acc:HGNC:51344]	56.0208	21.762	1.36901	5.64702e-05	0.0343348
ELANE	ENSG00000197561	protein_coding	elastase, neutrophil expressed [Source:HGNC Symbol;Acc:HGNC:3309]	160.292	47.7261	1.74806	5.80214e-05	0.0343348
SLC9A8	ENSG00000197818	protein_coding	solute carrier family 9 member A8 [Source:HGNC Symbol;Acc:HGNC:20728]	1781.36	1327.11	0.424726	6.48899e-05	0.036098
FCGR2B	ENSG00000072694	protein_coding	Fc fragment of IgG receptor IIb [Source:HGNC Symbol;Acc:HGNC:3618]	789.541	507.412	0.638281	7.46754e-05	0.0363793
BBOF1	ENSG00000119636	protein_coding	basal body orientation factor 1 [Source:HGNC Symbol;Acc:HGNC:19855]	143.81	78.2941	0.8811	6.95066e-05	0.0363793
AC100810.1	ENSG00000253982	antisense	uncharacterized LOC101927752 [Source:NCBI gene;Acc:101927752]	508.03	269.243	0.916908	7.25457e-05	0.0363793
SERPING1	ENSG00000149131	protein_coding	serpin family G member 1 [Source:HGNC Symbol;Acc:HGNC:1228]	769.184	512.417	1.35779	7.50837e-05	0.0363793
MCOLN1	ENSG00000090674	protein_coding	mucolipin 1 [Source:HGNC Symbol;Acc:HGNC:13356]	784.41	530.918	0.564165	8.75506e-05	0.0404196
SNCA	ENSG00000145335	protein_coding	synuclein alpha [Source:HGNC Symbol;Acc:HGNC:11138]	4252.86	1612.93	1.39883	8.88048e-05	0.0404196
AC006942.1	ENSG00000269194	antisense	novel transcript, antisense to FUZ	96.4087	62.242	0.633634	0.000102806	0.0454162
PHOSPHO1	ENSG00000173868	protein_coding	phosphoethanolamine/phosphocholine phosphatase [Source:HGNC Symbol;Acc:HGNC:16815]	14039.7	8820.18	0.670661	0.000115137	0.0480378
SMIM24	ENSG00000095932	protein_coding	small integral membrane protein 24 [Source:HGNC Symbol;Acc:HGNC:37244]	241.59	101.84	1.24755	0.000114286	0.0480378
RIPOR3	ENSG00000042062	protein_coding	RIPOR family member 3 [Source:HGNC Symbol;Acc:HGNC:16168]	51.4052	26.1413	0.982223	0.000120125	0.0487643
HLA-DRB5	ENSG00000198502	protein_coding	major histocompatibility complex, class II, DR beta 5 [Source:HGNC Symbol;Acc:HGNC:4953]	814.922	2233.24	-1.45412	0.000160887	0.0494771
KLRC1	ENSG00000134545	protein_coding	killer cell lectin like receptor C1 [Source:HGNC Symbol;Acc:HGNC:6374]	55.5308	119.721	-1.10891	0.000140076	0.0494771
AC068152.1	ENSG00000262879	processed_transcript	novel transcript	42.8184	63.1091	-0.561098	0.00016141	0.0494771
RNF123	ENSG00000164068	protein_coding	ring finger protein 123 [Source:HGNC Symbol;Acc:HGNC:21148]	1022.61	743.208	0.461106	0.00015975	0.0494771
FAR2	ENSG00000064763	protein_coding	fatty acyl-CoA reductase 2 [Source:HGNC Symbol;Acc:HGNC:25531]	647.035	442.918	0.547139	0.000132969	0.0494771
MARCH8	ENSG00000165406	protein_coding	membrane associated ring-CH-type finger 8 [Source:HGNC Symbol;Acc:HGNC:23356]	3447.53	2252.03	0.614535	0.000158613	0.0494771
NEDD4L	ENSG00000049759	protein_coding	neural precursor cell expressed, developmentally down-regulated 4-like, E3 ubiquitin protein ligase [Source:HGNC Symbol;Acc:HGNC:7728]	138.861	82.2886	0.758545	0.000154754	0.0494771
CHPT1	ENSG00000111666	protein_coding	choline phosphotransferase 1 [Source:HGNC Symbol;Acc:HGNC:17852]	1718.88	1011.05	0.765988	0.000143117	0.0494771
AC234582.1	ENSG00000231064	antisense	novel transcript, antisense to THBS3	17.6105	10.0151	0.814008	0.000156841	0.0494771
TNS1	ENSG00000079308	protein_coding	tensin 1 [Source:HGNC Symbol;Acc:HGNC:11973]	1167.19	571.506	1.0305	0.00015867	0.0494771
STRADB	ENSG00000082146	protein_coding	STE20-related kinase adaptor beta [Source:HGNC Symbol;Acc:HGNC:13205]	4745.93	2119.56	1.163	0.000131399	0.0494771
PRTN3	ENSG00000196415	protein_coding	proteinase 3 [Source:HGNC Symbol;Acc:HGNC:9495]	62.6204	16.1236	1.95815	0.000131696	0.0494771

### Sheet: SuppTable4
Supplemental Table 4: All Significantly Enriched GO Pathways
Ontology	ID	Description	Set Size	Enrichment Score	Normalized Enrichment Score	P-value	Adjusted P-value	Q-values	Rank	Leading Edge	Core Enrichment
Cellular Components	GO:0060205	cytoplasmic vesicle lumen	308	0.463662	1.92484	1.66408e-10	5.3083e-07	5.30154e-07	10023	tags=38%, list=29%, signal=27%	ENSG00000164821/ENSG00000196415/ENSG00000197561/ENSG00000239839/ENSG00000143556/ENSG00000100448/ENSG00000240247/ENSG00000162267/ENSG00000102837/ENSG00000012223/ENSG00000149131/ENSG00000172232/ENSG00000229314/ENSG00000164047/ENSG00000118113/ENSG00000096006/ENSG00000148346/ENSG00000257017/ENSG00000169397/ENSG00000133063/ENSG00000228278/ENSG00000104918/ENSG00000169385/ENSG00000101425/ENSG00000175426…
Cellular Components	GO:0042581	specific granule	159	0.549873	2.13042	1.91062e-10	5.3083e-07	5.30154e-07	11852	tags=59%, list=34%, signal=39%	ENSG00000164821/ENSG00000197561/ENSG00000102837/ENSG00000173391/ENSG00000204936/ENSG00000012223/ENSG00000124469/ENSG00000229314/ENSG00000164047/ENSG00000248385/ENSG00000118113/ENSG00000096006/ENSG00000148346/ENSG00000257017/ENSG00000133063/ENSG00000228278/ENSG00000104918/ENSG00000101425/ENSG00000118520/ENSG00000134827/ENSG00000142583/ENSG00000138772/ENSG00000183019/ENSG00000136026/ENSG00000149516…
Cellular Components	GO:0031983	vesicle lumen	310	0.464087	1.92687	2.3103e-10	5.3083e-07	5.30154e-07	10023	tags=38%, list=29%, signal=27%	ENSG00000164821/ENSG00000196415/ENSG00000197561/ENSG00000239839/ENSG00000143556/ENSG00000100448/ENSG00000240247/ENSG00000162267/ENSG00000102837/ENSG00000012223/ENSG00000149131/ENSG00000172232/ENSG00000229314/ENSG00000164047/ENSG00000118113/ENSG00000096006/ENSG00000148346/ENSG00000257017/ENSG00000169397/ENSG00000133063/ENSG00000228278/ENSG00000104918/ENSG00000169385/ENSG00000101425/ENSG00000175426…
Cellular Components	GO:0034774	secretory granule lumen	305	0.467115	1.93604	5.32795e-10	8.08796e-07	8.07764e-07	10023	tags=38%, list=29%, signal=27%	ENSG00000164821/ENSG00000196415/ENSG00000197561/ENSG00000239839/ENSG00000143556/ENSG00000100448/ENSG00000240247/ENSG00000162267/ENSG00000102837/ENSG00000012223/ENSG00000149131/ENSG00000172232/ENSG00000229314/ENSG00000164047/ENSG00000118113/ENSG00000096006/ENSG00000148346/ENSG00000257017/ENSG00000169397/ENSG00000133063/ENSG00000228278/ENSG00000104918/ENSG00000169385/ENSG00000101425/ENSG00000175426…
Cellular Components	GO:0030141	secretory granule	789	0.365369	1.64172	5.86679e-10	8.08796e-07	8.07764e-07	10023	tags=37%, list=29%, signal=27%	ENSG00000164821/ENSG00000196415/ENSG00000141316/ENSG00000197561/ENSG00000239839/ENSG00000143556/ENSG00000100448/ENSG00000240247/ENSG00000162267/ENSG00000102837/ENSG00000173391/ENSG00000204936/ENSG00000012223/ENSG00000124469/ENSG00000145335/ENSG00000196517/ENSG00000149131/ENSG00000172232/ENSG00000229314/ENSG00000164756/ENSG00000164047/ENSG00000086548/ENSG00000248385/ENSG00000179869/ENSG00000167768…
Cellular Components	GO:0035580	specific granule lumen	62	0.680775	2.28154	3.31976e-09	3.62855e-06	3.62392e-06	1922	tags=26%, list=6%, signal=24%	ENSG00000164821/ENSG00000197561/ENSG00000102837/ENSG00000012223/ENSG00000229314/ENSG00000164047/ENSG00000118113/ENSG00000096006/ENSG00000148346/ENSG00000257017/ENSG00000133063/ENSG00000228278/ENSG00000104918/ENSG00000101425/ENSG00000118520/ENSG00000134827
Cellular Components	GO:0005766	primary lysosome	151	0.545751	2.10071	4.21128e-09	3.62855e-06	3.62392e-06	12597	tags=59%, list=37%, signal=37%	ENSG00000164821/ENSG00000196415/ENSG00000197561/ENSG00000239839/ENSG00000143556/ENSG00000100448/ENSG00000240247/ENSG00000124469/ENSG00000172232/ENSG00000086548/ENSG00000179869/ENSG00000169397/ENSG00000228278/ENSG00000104918/ENSG00000169385/ENSG00000101425/ENSG00000118520/ENSG00000005381/ENSG00000136026/ENSG00000206047/ENSG00000087086/ENSG00000112299/ENSG00000102580/ENSG00000103381/ENSG00000171051…
Cellular Components	GO:0042582	azurophil granule	151	0.545751	2.10071	4.21128e-09	3.62855e-06	3.62392e-06	12597	tags=59%, list=37%, signal=37%	ENSG00000164821/ENSG00000196415/ENSG00000197561/ENSG00000239839/ENSG00000143556/ENSG00000100448/ENSG00000240247/ENSG00000124469/ENSG00000172232/ENSG00000086548/ENSG00000179869/ENSG00000169397/ENSG00000228278/ENSG00000104918/ENSG00000169385/ENSG00000101425/ENSG00000118520/ENSG00000005381/ENSG00000136026/ENSG00000206047/ENSG00000087086/ENSG00000112299/ENSG00000102580/ENSG00000103381/ENSG00000171051…
Cellular Components	GO:0070820	tertiary granule	161	0.525203	2.03297	1.08335e-08	8.29726e-06	8.28668e-06	11311	tags=53%, list=33%, signal=36%	ENSG00000102837/ENSG00000173391/ENSG00000204936/ENSG00000012223/ENSG00000124469/ENSG00000229314/ENSG00000164047/ENSG00000248385/ENSG00000118113/ENSG00000096006/ENSG00000257017/ENSG00000244734/ENSG00000133063/ENSG00000134827/ENSG00000268500/ENSG00000242550/ENSG00000163531/ENSG00000123610/ENSG00000010438/ENSG00000183019/ENSG00000008438/ENSG00000120306/ENSG00000134760/ENSG00000158825/ENSG00000186431…
Cellular Components	GO:0035578	azurophil granule lumen	88	0.603813	2.14068	2.88989e-08	1.992e-05	1.98946e-05	1625	tags=16%, list=5%, signal=15%	ENSG00000196415/ENSG00000197561/ENSG00000239839/ENSG00000143556/ENSG00000100448/ENSG00000240247/ENSG00000172232/ENSG00000169397/ENSG00000228278/ENSG00000104918/ENSG00000169385/ENSG00000101425/ENSG00000118520/ENSG00000005381
Cellular Components	GO:0099503	secretory vesicle	941	0.33006	1.49905	1.23541e-07	7.74152e-05	7.73164e-05	9293	tags=31%, list=27%, signal=23%	ENSG00000164821/ENSG00000196415/ENSG00000141316/ENSG00000197561/ENSG00000239839/ENSG00000143556/ENSG00000100448/ENSG00000240247/ENSG00000162267/ENSG00000147041/ENSG00000102837/ENSG00000173391/ENSG00000204936/ENSG00000012223/ENSG00000124469/ENSG00000145335/ENSG00000196517/ENSG00000149131/ENSG00000172232/ENSG00000229314/ENSG00000164756/ENSG00000164047/ENSG00000086548/ENSG00000248385/ENSG00000179869…
Biological Processes	GO:0098542	defense response to other organism	950	0.326317	1.48417	3.28277e-07	0.00017765	0.000177423	9899	tags=35%, list=29%, signal=26%	ENSG00000164821/ENSG00000165949/ENSG00000197561/ENSG00000239839/ENSG00000211957/ENSG00000143556/ENSG00000100448/ENSG00000255690/ENSG00000240247/ENSG00000205403/ENSG00000185674/ENSG00000204936/ENSG00000012223/ENSG00000145335/ENSG00000163218/ENSG00000136011/ENSG00000149131/ENSG00000172232/ENSG00000164756/ENSG00000147873/ENSG00000164047/ENSG00000248385/ENSG00000167768/ENSG00000171552/ENSG00000096006…
Biological Processes	GO:0031640	killing of cells of other organism	47	0.677502	2.17294	3.35043e-07	0.00017765	0.000177423	3294	tags=34%, list=10%, signal=31%	ENSG00000164821/ENSG00000197561/ENSG00000239839/ENSG00000100448/ENSG00000240247/ENSG00000012223/ENSG00000163218/ENSG00000172232/ENSG00000164047/ENSG00000171552/ENSG00000118520/ENSG00000205420/ENSG00000163221/ENSG00000180210/ENSG00000008438/ENSG00000206047
Biological Processes	GO:0006952	defense response	1482	0.294406	1.36223	4.46298e-06	0.00219738	0.00219458	9899	tags=33%, list=29%, signal=25%	ENSG00000164821/ENSG00000271886/ENSG00000165949/ENSG00000197561/ENSG00000239839/ENSG00000211957/ENSG00000143556/ENSG00000100448/ENSG00000255690/ENSG00000122420/ENSG00000240247/ENSG00000205403/ENSG00000173391/ENSG00000185674/ENSG00000115226/ENSG00000204936/ENSG00000012223/ENSG00000145335/ENSG00000163218/ENSG00000136011/ENSG00000149131/ENSG00000172232/ENSG00000229314/ENSG00000164756/ENSG00000147873…
Biological Processes	GO:0042744	hydrogen peroxide catabolic process	31	0.716946	2.08735	6.62399e-06	0.00297665	0.00297285	2942	tags=42%, list=9%, signal=38%	ENSG00000130656/ENSG00000145335/ENSG00000115705/ENSG00000257017/ENSG00000244734/ENSG00000213934/ENSG00000223609/ENSG00000005381/ENSG00000087250/ENSG00000147485/ENSG00000086506/ENSG00000167419/ENSG00000211445
Biological Processes	GO:0045087	innate immune response	771	0.324912	1.45644	6.90938e-06	0.00297665	0.00297285	9747	tags=35%, list=28%, signal=26%	ENSG00000164821/ENSG00000165949/ENSG00000239839/ENSG00000211957/ENSG00000143556/ENSG00000255690/ENSG00000240247/ENSG00000205403/ENSG00000204936/ENSG00000012223/ENSG00000145335/ENSG00000163218/ENSG00000149131/ENSG00000164756/ENSG00000164047/ENSG00000248385/ENSG00000167768/ENSG00000096006/ENSG00000111331/ENSG00000148346/ENSG00000169397/ENSG00000113600/ENSG00000162722/ENSG00000204613/ENSG00000134321…
Biological Processes	GO:0043207	response to external biotic stimulus	1290	0.294212	1.3548	1.01837e-05	0.00369475	0.00369004	9899	tags=32%, list=29%, signal=24%	ENSG00000164821/ENSG00000196415/ENSG00000165949/ENSG00000197561/ENSG00000239839/ENSG00000211957/ENSG00000143556/ENSG00000100448/ENSG00000255690/ENSG00000122420/ENSG00000240247/ENSG00000205403/ENSG00000185674/ENSG00000204936/ENSG00000012223/ENSG00000145335/ENSG00000163218/ENSG00000136011/ENSG00000149131/ENSG00000172232/ENSG00000164756/ENSG00000147873/ENSG00000148344/ENSG00000164047/ENSG00000248385…
Biological Processes	GO:0051707	response to other organism	1290	0.294212	1.3548	1.01837e-05	0.00369475	0.00369004	9899	tags=32%, list=29%, signal=24%	ENSG00000164821/ENSG00000196415/ENSG00000165949/ENSG00000197561/ENSG00000239839/ENSG00000211957/ENSG00000143556/ENSG00000100448/ENSG00000255690/ENSG00000122420/ENSG00000240247/ENSG00000205403/ENSG00000185674/ENSG00000204936/ENSG00000012223/ENSG00000145335/ENSG00000163218/ENSG00000136011/ENSG00000149131/ENSG00000172232/ENSG00000164756/ENSG00000147873/ENSG00000148344/ENSG00000164047/ENSG00000248385…
Cellular Components	GO:0005773	vacuole	789	0.321861	1.44622	1.05024e-05	0.00369475	0.00369004	12063	tags=38%, list=35%, signal=25%	ENSG00000164821/ENSG00000204099/ENSG00000196415/ENSG00000141316/ENSG00000197561/ENSG00000239839/ENSG00000143556/ENSG00000100448/ENSG00000240247/ENSG00000179399/ENSG00000124469/ENSG00000145335/ENSG00000172232/ENSG00000086548/ENSG00000139329/ENSG00000179869/ENSG00000169397/ENSG00000133063/ENSG00000228278/ENSG00000173805/ENSG00000279980/ENSG00000169174/ENSG00000145362/ENSG00000138792/ENSG00000142089…
Biological Processes	GO:0044419	biological process involved in interspecies interaction between organisms	1437	0.29143	1.34717	1.07203e-05	0.00369475	0.00369004	9899	tags=32%, list=29%, signal=23%	ENSG00000164821/ENSG00000196415/ENSG00000165949/ENSG00000197561/ENSG00000239839/ENSG00000211957/ENSG00000143556/ENSG00000249853/ENSG00000100448/ENSG00000255690/ENSG00000122420/ENSG00000240247/ENSG00000205403/ENSG00000100652/ENSG00000185674/ENSG00000204936/ENSG00000012223/ENSG00000145335/ENSG00000163218/ENSG00000136011/ENSG00000149131/ENSG00000172232/ENSG00000164756/ENSG00000147873/ENSG00000148344…
Cellular Components	GO:0035579	specific granule membrane	90	0.532761	1.89542	1.19411e-05	0.00391954	0.00391454	13281	tags=69%, list=39%, signal=42%	ENSG00000173391/ENSG00000204936/ENSG00000124469/ENSG00000248385/ENSG00000142583/ENSG00000183019/ENSG00000136026/ENSG00000149516/ENSG00000182885/ENSG00000170956/ENSG00000186431/ENSG00000166527/ENSG00000079385/ENSG00000258227/ENSG00000139572/ENSG00000008516/ENSG00000059804/ENSG00000108405/ENSG00000117971/ENSG00000151651/ENSG00000140284/ENSG00000100284/ENSG00000129353/ENSG00000169692/ENSG00000085063…
Cellular Components	GO:0030667	secretory granule membrane	298	0.390679	1.61729	1.51868e-05	0.00475829	0.00475222	11501	tags=50%, list=33%, signal=34%	ENSG00000141316/ENSG00000173391/ENSG00000204936/ENSG00000124469/ENSG00000145335/ENSG00000172232/ENSG00000164756/ENSG00000086548/ENSG00000248385/ENSG00000179869/ENSG00000268500/ENSG00000142583/ENSG00000242550/ENSG00000163531/ENSG00000143858/ENSG00000105974/ENSG00000005961/ENSG00000183019/ENSG00000172270/ENSG00000078081/ENSG00000136026/ENSG00000149516/ENSG00000105971/ENSG00000182885/ENSG00000120306…
Biological Processes	GO:0042254	ribosome biogenesis	296	-0.377294	-1.62732	1.64968e-05	0.00494402	0.00493772	14939	tags=61%, list=43%, signal=35%	ENSG00000114767/ENSG00000083845/ENSG00000182899/ENSG00000255561/ENSG00000055483/ENSG00000114391/ENSG00000122034/ENSG00000168028/ENSG00000108561/ENSG00000084463/ENSG00000127804/ENSG00000087269/ENSG00000141076/ENSG00000126749/ENSG00000162408/ENSG00000117395/ENSG00000278619/ENSG00000105373/ENSG00000082898/ENSG00000118246/ENSG00000165271/ENSG00000117419/ENSG00000115761/ENSG00000142207/ENSG00000127311…
Biological Processes	GO:0050829	defense response to Gram-negative bacterium	63	0.576256	1.93558	2.35496e-05	0.0067312	0.00672261	4577	tags=37%, list=13%, signal=32%	ENSG00000164821/ENSG00000197561/ENSG00000239839/ENSG00000143556/ENSG00000100448/ENSG00000240247/ENSG00000012223/ENSG00000172232/ENSG00000164047/ENSG00000240583/ENSG00000169397/ENSG00000112116/ENSG00000101425/ENSG00000197870/ENSG00000142677/ENSG00000259823/ENSG00000160339/ENSG00000180210/ENSG00000206047/ENSG00000123240/ENSG00000237693/ENSG00000174175/ENSG00000187908
Cellular Components	GO:1904724	tertiary granule lumen	54	0.609752	2.00056	2.48529e-05	0.0067312	0.00672261	3110	tags=24%, list=9%, signal=22%	ENSG00000102837/ENSG00000012223/ENSG00000229314/ENSG00000164047/ENSG00000118113/ENSG00000096006/ENSG00000257017/ENSG00000244734/ENSG00000133063/ENSG00000134827/ENSG00000123610/ENSG00000010438/ENSG00000008438
Biological Processes	GO:0019730	antimicrobial humoral response	91	0.524114	1.86801	2.53897e-05	0.0067312	0.00672261	3294	tags=29%, list=10%, signal=26%	ENSG00000164821/ENSG00000196415/ENSG00000197561/ENSG00000239839/ENSG00000143556/ENSG00000100448/ENSG00000240247/ENSG00000012223/ENSG00000163218/ENSG00000172232/ENSG00000164047/ENSG00000169397/ENSG00000211890/ENSG00000112116/ENSG00000096088/ENSG00000211895/ENSG00000156234/ENSG00000132465/ENSG00000205420/ENSG00000010438/ENSG00000163221/ENSG00000102794/ENSG00000169245/ENSG00000180210/ENSG00000008438…
Biological Processes	GO:0009607	response to biotic stimulus	1329	0.28998	1.33617	3.28516e-05	0.0083869	0.0083762	9899	tags=32%, list=29%, signal=24%	ENSG00000164821/ENSG00000196415/ENSG00000165949/ENSG00000197561/ENSG00000239839/ENSG00000211957/ENSG00000143556/ENSG00000100448/ENSG00000255690/ENSG00000122420/ENSG00000240247/ENSG00000205403/ENSG00000185674/ENSG00000204936/ENSG00000012223/ENSG00000145335/ENSG00000163218/ENSG00000136011/ENSG00000149131/ENSG00000172232/ENSG00000164756/ENSG00000147873/ENSG00000148344/ENSG00000164047/ENSG00000248385…
Biological Processes	GO:0022613	ribonucleoprotein complex biogenesis	446	-0.330429	-1.4759	5.00254e-05	0.0122782	0.0122626	14893	tags=56%, list=43%, signal=32%	ENSG00000083845/ENSG00000182899/ENSG00000255561/ENSG00000055483/ENSG00000114391/ENSG00000122034/ENSG00000168028/ENSG00000108561/ENSG00000084463/ENSG00000127804/ENSG00000087269/ENSG00000141076/ENSG00000126749/ENSG00000162408/ENSG00000117395/ENSG00000023734/ENSG00000278619/ENSG00000105373/ENSG00000082898/ENSG00000100129/ENSG00000118246/ENSG00000165271/ENSG00000130741/ENSG00000117419/ENSG00000115761…
Cellular Components	GO:0005775	vacuolar lumen	167	0.440634	1.7097	5.16566e-05	0.0122782	0.0122626	9179	tags=34%, list=27%, signal=25%	ENSG00000204099/ENSG00000196415/ENSG00000197561/ENSG00000239839/ENSG00000143556/ENSG00000100448/ENSG00000240247/ENSG00000179399/ENSG00000172232/ENSG00000139329/ENSG00000169397/ENSG00000228278/ENSG00000104918/ENSG00000169385/ENSG00000101425/ENSG00000118520/ENSG00000005381/ENSG00000134812/ENSG00000145321/ENSG00000170091/ENSG00000114646/ENSG00000130287/ENSG00000206047/ENSG00000114378/ENSG00000177628…
Biological Processes	GO:0006364	rRNA processing	223	-0.382171	-1.60976	6.72329e-05	0.0154479	0.0154282	14939	tags=61%, list=43%, signal=35%	ENSG00000114767/ENSG00000182899/ENSG00000255561/ENSG00000055483/ENSG00000084463/ENSG00000127804/ENSG00000087269/ENSG00000141076/ENSG00000126749/ENSG00000162408/ENSG00000117395/ENSG00000278619/ENSG00000105373/ENSG00000165271/ENSG00000117419/ENSG00000115761/ENSG00000142207/ENSG00000127311/ENSG00000198042/ENSG00000132275/ENSG00000124228/ENSG00000145912/ENSG00000145414/ENSG00000117597/ENSG00000077348…
Cellular Components	GO:0101002	ficolin-1-rich granule	182	0.426032	1.67023	9.8026e-05	0.0217965	0.0217688	13386	tags=62%, list=39%, signal=38%	ENSG00000167768/ENSG00000244734/ENSG00000268500/ENSG00000242550/ENSG00000163531/ENSG00000123610/ENSG00000197766/ENSG00000134760/ENSG00000158825/ENSG00000173110/ENSG00000186431/ENSG00000166527/ENSG00000254415/ENSG00000198178/ENSG00000160883/ENSG00000257335/ENSG00000115828/ENSG00000196352/ENSG00000197249/ENSG00000012779/ENSG00000146094/ENSG00000059804/ENSG00000100985/ENSG00000140678/ENSG00000158869…
Biological Processes	GO:0061844	antimicrobial humoral immune response mediated by antimicrobial peptide	58	0.578632	1.92084	0.00012156	0.0255257	0.0254931	3294	tags=31%, list=10%, signal=28%	ENSG00000164821/ENSG00000197561/ENSG00000239839/ENSG00000143556/ENSG00000240247/ENSG00000012223/ENSG00000163218/ENSG00000164047/ENSG00000169397/ENSG00000112116/ENSG00000096088/ENSG00000156234/ENSG00000205420/ENSG00000163221/ENSG00000169245/ENSG00000180210/ENSG00000008438/ENSG00000206047
Biological Processes	GO:0042742	defense response to bacterium	265	0.39212	1.60344	0.000122203	0.0255257	0.0254931	9197	tags=40%, list=27%, signal=30%	ENSG00000164821/ENSG00000197561/ENSG00000239839/ENSG00000211957/ENSG00000143556/ENSG00000100448/ENSG00000240247/ENSG00000185674/ENSG00000012223/ENSG00000163218/ENSG00000136011/ENSG00000172232/ENSG00000164047/ENSG00000111331/ENSG00000148346/ENSG00000240583/ENSG00000257017/ENSG00000169397/ENSG00000211890/ENSG00000112116/ENSG00000282639/ENSG00000101425/ENSG00000197870/ENSG00000005381/ENSG00000142677…
Cellular Components	GO:0070821	tertiary granule membrane	72	0.524494	1.803	0.000138411	0.0268852	0.026851	8852	tags=39%, list=26%, signal=29%	ENSG00000173391/ENSG00000204936/ENSG00000124469/ENSG00000248385/ENSG00000268500/ENSG00000183019/ENSG00000120306/ENSG00000186431/ENSG00000166527/ENSG00000254415/ENSG00000198178/ENSG00000257335/ENSG00000079385/ENSG00000258227/ENSG00000139572/ENSG00000059804/ENSG00000140678/ENSG00000158869/ENSG00000018280/ENSG00000117971/ENSG00000185883/ENSG00000160796/ENSG00000151651/ENSG00000169403/ENSG00000085063…
Biological Processes	GO:0044403	biological process involved in symbiotic interaction	268	0.380542	1.55497	0.000140433	0.0268852	0.026851	9188	tags=32%, list=27%, signal=24%	ENSG00000165949/ENSG00000197561/ENSG00000249853/ENSG00000100448/ENSG00000240247/ENSG00000100652/ENSG00000012223/ENSG00000172232/ENSG00000164047/ENSG00000137709/ENSG00000171552/ENSG00000204613/ENSG00000142089/ENSG00000102468/ENSG00000137648/ENSG00000185745/ENSG00000118520/ENSG00000163347/ENSG00000121236/ENSG00000185885/ENSG00000105974/ENSG00000115414/ENSG00000205420/ENSG00000130202/ENSG00000170312…
Cellular Components	GO:0000323	lytic vacuole	700	0.311036	1.3881	0.000144314	0.0268852	0.026851	11628	tags=35%, list=34%, signal=24%	ENSG00000164821/ENSG00000204099/ENSG00000196415/ENSG00000197561/ENSG00000239839/ENSG00000143556/ENSG00000100448/ENSG00000240247/ENSG00000179399/ENSG00000124469/ENSG00000145335/ENSG00000172232/ENSG00000086548/ENSG00000139329/ENSG00000179869/ENSG00000169397/ENSG00000133063/ENSG00000228278/ENSG00000173805/ENSG00000169174/ENSG00000145362/ENSG00000138792/ENSG00000142089/ENSG00000104918/ENSG00000011347…
Cellular Components	GO:0005764	lysosome	700	0.311036	1.3881	0.000144314	0.0268852	0.026851	11628	tags=35%, list=34%, signal=24%	ENSG00000164821/ENSG00000204099/ENSG00000196415/ENSG00000197561/ENSG00000239839/ENSG00000143556/ENSG00000100448/ENSG00000240247/ENSG00000179399/ENSG00000124469/ENSG00000145335/ENSG00000172232/ENSG00000086548/ENSG00000139329/ENSG00000179869/ENSG00000169397/ENSG00000133063/ENSG00000228278/ENSG00000173805/ENSG00000169174/ENSG00000145362/ENSG00000138792/ENSG00000142089/ENSG00000104918/ENSG00000011347…
Biological Processes	GO:0006955	immune response	1783	0.268644	1.25188	0.000152737	0.0275753	0.0275402	9899	tags=31%, list=29%, signal=23%	ENSG00000164821/ENSG00000196415/ENSG00000165949/ENSG00000197561/ENSG00000239839/ENSG00000211957/ENSG00000143556/ENSG00000100448/ENSG00000255690/ENSG00000240247/ENSG00000076864/ENSG00000205403/ENSG00000203805/ENSG00000185674/ENSG00000211645/ENSG00000204936/ENSG00000012223/ENSG00000124469/ENSG00000145335/ENSG00000163218/ENSG00000136011/ENSG00000149131/ENSG00000172232/ENSG00000164756/ENSG00000147873…
Cellular Components	GO:0045335	phagocytic vesicle	136	0.449985	1.69793	0.000158087	0.0275753	0.0275402	12581	tags=50%, list=37%, signal=32%	ENSG00000197561/ENSG00000012223/ENSG00000204632/ENSG00000011347/ENSG00000167705/ENSG00000005381/ENSG00000149798/ENSG00000138772/ENSG00000090674/ENSG00000008438/ENSG00000237693/ENSG00000187908/ENSG00000147614/ENSG00000172780/ENSG00000026025/ENSG00000156675/ENSG00000100365/ENSG00000168461/ENSG00000159840/ENSG00000018280/ENSG00000105929/ENSG00000185883/ENSG00000239732/ENSG00000168394/ENSG00000151651…
Biological Processes	GO:0042743	hydrogen peroxide metabolic process	56	0.564616	1.86163	0.000160019	0.0275753	0.0275402	2942	tags=27%, list=9%, signal=25%	ENSG00000130656/ENSG00000145335/ENSG00000115705/ENSG00000257017/ENSG00000244734/ENSG00000213934/ENSG00000223609/ENSG00000005381/ENSG00000087250/ENSG00000147485/ENSG00000086506/ENSG00000140505/ENSG00000167419/ENSG00000158828/ENSG00000211445
Biological Processes	GO:0072593	reactive oxygen species metabolic process	219	0.392972	1.57549	0.000168321	0.0282984	0.0282623	11753	tags=47%, list=34%, signal=31%	ENSG00000130656/ENSG00000204936/ENSG00000145335/ENSG00000115705/ENSG00000118113/ENSG00000148346/ENSG00000257017/ENSG00000244734/ENSG00000213934/ENSG00000163362/ENSG00000223609/ENSG00000005381/ENSG00000087250/ENSG00000147485/ENSG00000086506/ENSG00000140505/ENSG00000167419/ENSG00000102794/ENSG00000158828/ENSG00000207864/ENSG00000211445/ENSG00000180210/ENSG00000142224/ENSG00000153246/ENSG00000254647…
Biological Processes	GO:0045217	cell-cell junction maintenance	15	0.785824	1.94456	0.000221884	0.0356248	0.0355794	1099	tags=27%, list=3%, signal=26%	ENSG00000196415/ENSG00000204936/ENSG00000163362/ENSG00000076826
Biological Processes	GO:0030218	erythrocyte differentiation	120	0.451836	1.68873	0.000222235	0.0356248	0.0355794	2468	tags=13%, list=7%, signal=12%	ENSG00000166947/ENSG00000004939/ENSG00000124098/ENSG00000122641/ENSG00000158578/ENSG00000204613/ENSG00000198125/ENSG00000158856/ENSG00000125378/ENSG00000162367/ENSG00000143479/ENSG00000106004/ENSG00000105610/ENSG00000169877/ENSG00000172331/ENSG00000069122
Molecular Functions	GO:0016209	antioxidant activity	81	0.494666	1.72791	0.000232205	0.036377	0.0363306	6075	tags=26%, list=18%, signal=21%	ENSG00000130656/ENSG00000148344/ENSG00000115705/ENSG00000257017/ENSG00000244734/ENSG00000213934/ENSG00000223609/ENSG00000161544/ENSG00000005381/ENSG00000087250/ENSG00000147485/ENSG00000086506/ENSG00000167419/ENSG00000211445/ENSG00000271303/ENSG00000167693/ENSG00000163220/ENSG00000233276/ENSG00000126432/ENSG00000206177/ENSG00000136810
Biological Processes	GO:0051702	biological process involved in interaction with symbiont	82	0.504622	1.77117	0.000243166	0.0372476	0.0372001	3294	tags=17%, list=10%, signal=15%	ENSG00000165949/ENSG00000197561/ENSG00000100448/ENSG00000240247/ENSG00000012223/ENSG00000172232/ENSG00000164047/ENSG00000137709/ENSG00000118520/ENSG00000115414/ENSG00000205420/ENSG00000180210/ENSG00000105971/ENSG00000206047
Biological Processes	GO:0009605	response to external stimulus	2438	0.260436	1.22592	0.000259837	0.038936	0.0388863	9747	tags=30%, list=28%, signal=23%	ENSG00000164821/ENSG00000196415/ENSG00000165949/ENSG00000197561/ENSG00000239839/ENSG00000211957/ENSG00000143556/ENSG00000100448/ENSG00000115592/ENSG00000255690/ENSG00000122420/ENSG00000165215/ENSG00000240247/ENSG00000145040/ENSG00000205403/ENSG00000118473/ENSG00000163914/ENSG00000100652/ENSG00000185674/ENSG00000112619/ENSG00000115226/ENSG00000204936/ENSG00000012223/ENSG00000138771/ENSG00000145335…
Biological Processes	GO:0050832	defense response to fungus	33	0.63013	1.86374	0.000290586	0.0426173	0.0425629	3294	tags=33%, list=10%, signal=30%	ENSG00000164821/ENSG00000197561/ENSG00000239839/ENSG00000100448/ENSG00000240247/ENSG00000012223/ENSG00000118520/ENSG00000005381/ENSG00000163221/ENSG00000143546/ENSG00000206047
Molecular Functions	GO:0004601	peroxidase activity	47	0.575846	1.8469	0.000335694	0.0476556	0.0475949	2942	tags=26%, list=9%, signal=23%	ENSG00000130656/ENSG00000148344/ENSG00000115705/ENSG00000244734/ENSG00000213934/ENSG00000223609/ENSG00000161544/ENSG00000005381/ENSG00000147485/ENSG00000086506/ENSG00000167419/ENSG00000211445
Biological Processes	GO:0009620	response to fungus	43	0.590194	1.85476	0.000338768	0.0476556	0.0475949	3294	tags=26%, list=10%, signal=23%	ENSG00000164821/ENSG00000197561/ENSG00000239839/ENSG00000100448/ENSG00000240247/ENSG00000012223/ENSG00000118520/ENSG00000005381/ENSG00000163221/ENSG00000143546/ENSG00000206047
Biological Processes	GO:0006959	humoral immune response	249	0.372851	1.5142	0.000350817	0.0479625	0.0479013	6285	tags=28%, list=18%, signal=23%	ENSG00000164821/ENSG00000196415/ENSG00000197561/ENSG00000239839/ENSG00000211957/ENSG00000143556/ENSG00000100448/ENSG00000240247/ENSG00000205403/ENSG00000012223/ENSG00000163218/ENSG00000149131/ENSG00000172232/ENSG00000147873/ENSG00000164047/ENSG00000167768/ENSG00000169397/ENSG00000113600/ENSG00000211890/ENSG00000112116/ENSG00000282639/ENSG00000096088/ENSG00000211895/ENSG00000211976/ENSG00000159189…
Molecular Functions	GO:0016684	oxidoreductase activity, acting on peroxide as acceptor	51	0.556211	1.8096	0.000354865	0.0479625	0.0479013	2942	tags=24%, list=9%, signal=22%	ENSG00000130656/ENSG00000148344/ENSG00000115705/ENSG00000244734/ENSG00000213934/ENSG00000223609/ENSG00000161544/ENSG00000005381/ENSG00000147485/ENSG00000086506/ENSG00000167419/ENSG00000211445

### Sheet: SuppTable5
Supplemental Table 5: All Significantly Enriched IPA Canonical Pathways
Ingenuity Canonical Pathways	-log(p-value)	Ratio	z-score	Molecules
Role of Hypercytokinemia/hyperchemokinemia in the Pathogenesis of Influenza	1.42	0.138	2.111	CCL2,CXCL10,CXCL8,EIF2AK2,IL1RN,NFKB2,OAS3,RSAD2,S1PR1,STAT2,TYK2
Erythropoietin Signaling Pathway	1.53	0.119	2.236	AKT2,BCL2L1,CLCF1,CXCL8,FOXO3,GATA1,HBB,HBD,HBG1,HBQ1,HBZ,IL17C,MAP2K2,NFKB2,PRKCH,RAF1,RALA,RRAS2,TNFSF14,WNT1
Pancreatic Adenocarcinoma Signaling	1.6	0.129	2.714	AKT2,BCL2L1,E2F1,E2F2,EGF,HDAC8,HDAC9,JAK3,MAP2K2,NFKB2,RAF1,RALA,STAT3,TFDP1,TGFA,TYK2
JAK/STAT Signaling	1.69	0.146	2.309	AKT2,BCL2L1,JAK3,MAP2K2,NFKB2,PIAS2,RAF1,RALA,RRAS2,STAT2,STAT3,TYK2
Actin Cytoskeleton Signaling	1.82	0.117	2.132	ACTN1,ARHGAP24,ARHGEF12,CFL2,EGF,FLNA,IQGAP1,ITGA2B,ITGA5,ITGAX,LIMK2,MAP2K2,MYL6,MYL6B,PAK6,PDGFD,PFN2,PXN,RAF1,RALA,RRAS2,SLC9A1,SSH3,TLN1,TLN2,VAV1,WAS,WASF2
Acute Phase Response Signaling	1.91	0.125	2.668	AKT2,C1R,CRABP2,ECSIT,FTL,HP,IKBKG,IL1RN,IL6R,ITIH4,MAP2K2,MAP2K3,MAP3K5,NFKB2,ORM1,ORM2,RAF1,RALA,RRAS2,SERPINA1,SERPING1,STAT3,TNFRSF1B
HIF1α Signaling	1.93	0.123	3	ADM,AKT2,EGF,HK1,HK3,HSPA6,HSPA9,IL6R,MAP2K2,MAP2K3,MMP25,MMP8,NCF2,PLCG2,PPP3CC,PRKCH,RAF1,RALA,RRAS2,SLC2A1,SLC2A3,SLC2A5,STAT3,TGFA,VIM
Estrogen-mediated S-phase Entry	1.94	0.231	2.236	CCNA2,CDC25A,CDK1,E2F1,E2F2,TFDP1
Role of PKR in Interferon Induction and Antiviral Response	1.97	0.136	2.357	CASP8,DNAJC3,E2F1,EIF2AK2,FADD,HSPA6,HSPA9,IFNGR2,IKBKG,MAP2K3,NFKB2,NPM1,PDGFD,PRKRA,SP1,STAT2,STAT3,TYK2
Pyridoxal 5'-phosphate Salvage Pathway	2.04	0.169	2.53	AKT2,CDK1,EIF2AK2,GRK6,LIMK2,MAP2K2,MAP2K3,NEK2,PIM1,PLK1,PRKCH
Production of Nitric Oxide and Reactive Oxygen Species in Macrophages	2.08	0.128	2.985	AKT2,CLU,IFNGR2,IKBKG,JAK3,MAP3K5,MPO,NCF2,NCF4,NFKB2,ORM1,ORM2,PLCG2,PPP1CC,PPP1R10,PPP1R11,PPP2R2B,PPP2R5B,PRKCH,S100A8,SERPINA1,SPI1,TNFRSF1B,TYK2
TREM1 Signaling	2.12	0.167	2.309	AKT2,CCL2,CXCL8,FCGR2B,ITGA5,ITGAX,MPO,NFKB2,PLCG2,STAT3,TLR5,TREM1
Salvage Pathways of Pyrimidine Ribonucleotides	2.25	0.156	2.673	AK5,AKT2,APOBEC3A,CDA,CDK1,CMPK2,EIF2AK2,GRK6,LIMK2,MAP2K2,MAP2K3,NEK2,PIM1,PLK1,PRKCH
Filtered by a z-score greater than -2.0 or 2.0. This represents significant activation of inhibition of the pathway
